# Autoimmune and inflammatory comorbidity patterns in rheumatoid arthritis: temporal trajectories and impact on persistence on DMARD therapy

**DOI:** 10.1101/2025.05.04.25326920

**Authors:** Signe Hässler, Julie Aste, Francis Berenbaum, Michelle Rosenzwajg, Jérémie Sellam, David Klatzmann, Milka Maravic

**Affiliations:** Biotherapy (CIC-BTi) and Inflammation, Immunopathology, Biotherapy Department (i2B), Pitié-Salpêtrière Hospital, Assistance Publique-Hôpitaux de Paris, Paris, France; IQVIA Operations France, General management, Courbevoie, Paris, France; IQVIA Operations France, Data & IA, Courbevoie, Paris, France; INSERM UMRS 938, Centre de Recherche Saint-Antoine, FHU PaCeMM, Sorbonne Université, and Rheumatology Department, Saint-Antoine Hospital, Assistance Publique-Hôpitaux de Paris, Paris, France; Immunology, Immunopathology, Immunotherapy (i3), Sorbonne Université, INSERM, Paris, France; Rheumatology Department, Lariboisière Hospital, Assistance Publique-Hôpitaux de Paris, Paris, France

## Abstract

**Objective:** Patients with immunological diseases exhibit distinct comorbidity patterns, categorized into low comorbidity, polyautoimmunity, and polyinflammation clusters. This retrospective cohort study aimed to validate these profiles in rheumatoid arthritis (RA), examine their longitudinal trajectories, and assess their impact on treatment persistence.

**Methods:** RA patients receiving targeted therapies, and their associated treatments, were identified from the French pharmacy dispensing database LRx. Comorbidity clusters were assigned using a multinomial regression model, and state sequence analysis with hierarchical clustering was used to define temporal trajectories. Cox regression models evaluated DMARD persistence across trajectories.

**Results:** Among 15,189 RA patients (maximum follow-up: 10 years), initial comorbidity profiles included low comorbidity (61.9%), polyautoimmunity (24.7%), and polyinflammation (13.4%). Four trajectory patterns emerged: stable low comorbidity (50%), dominant polyautoimmune (31%), stable polyinflammatory (9%), and low comorbidity switching to polyinflammation (polyinflammation switchers, 10%). The prevalence of polyautoimmunity and polyinflammation increased with age by 2.5% and 3.8% per decade, respectively.

Patients with stable polyinflammation had the lowest classical synthetic DMARD persistence (HR: 1.79 [1.33–2.42], reference: polyinflammation switchers). Stable low comorbidity patients had the highest biological and targeted synthetic DMARD persistence (polyinflammation switchers aHR: 1.32 [1.09–1.60], reference: stable low comorbidity).

**Conclusion:** Comorbidity trajectories in RA influence DMARD persistence, reflecting distinct etiopathological subgroups with potential theranostic relevance.
