## Supplementary table 3 (spreadsheet) for "Autoimmune and inflammatory comorbidity patterns in rheumatoid arthritis: temporal trajectories and impact on persistence on DMARD therapy"

### Sheet: Autoimmune diseases
EPhMRA Code type	Code	Code label	Main indication	Comments
INN	MINOXIDIL	MINOXIDIL	Alopecia
ATC3	H03A	THYROID PREPARATIONS	Hypothyroidism
ATC3	H03B	ANTI-THYROID PREPARATIONS	Hyperthyroidism
INN	ELTROMBOPAG	ELTROMBOPAG	Immune thrombocytopenic purpura
INN	ROMIPLOSTIM	ROMIPLOSTIM	Immune thrombocytopenic purpura
ATC3	N07A	MULTIPLE SCLEROSIS PRODUCTS	Multiple Sclerosis
INN	FAMPRIDINE	FAMPRIDINE	Multiple Sclerosis
INN	PYRIDOSTIGMINE	PYRIDOSTIGMINE	Myasthenia gravis
INN	SPIRONOLACTONE	SPIRONOLACTONE	Myasthenia gravis and hypertension
INN	MODAFINIL	MODAFINIL	Narcolepsia
INN	SOLRIAMFETOL	SOLRIAMFETOL	Narcolepsia
ATC3	D05A	TOPICAL ANTIPSORIASIS PRODUCTS	Psoriasis
INN	RISANKIZUMAB	RISANKIZUMAB	Psoriasis
INN	GUSELKUMAB	GUSELKUMAB	Psoriasis
ATC4	D07A0	PLAIN TOPICAL CORTICOSTEROIDS	Psoriasis and atopic dermatitis
Product	ADALATE	ADALATE	Raynaud's syndrome	INN of ADALATE is NIFEDIPINE
INN	URSODEOXYCHOLIC ACID	URSODEOXYCHOLIC ACID	Biliary cirrhosis and primary sclerosing cholangitis
ATC3	S01K	ARTIFICAL TEARS AND OCULAR LUBRICANTS	Sjögren's syndrome and oligoptyalism
INN	PILOCARPIN	PILOCARPIN	Sjögren's syndrome and glaucoma
INN	RETINOL	RETINOL	Sjögren's syndrome	S01M EYE TONICS AND EYE VITAMINS only
INN	ANETHOLE TRITHIONE	ANETHOLE TRITHIONE	Sjögren's syndrome and oligoptyalism
Product	ARTISIAL	ARTISIAL	Sjögren's syndrome	ARTISIAL are artificial tears
ATC3	A10C	HUMAN INSULINS AND ANALOGUES	Type 1 and type 2 diabetes
ATC3	A10D	ANIMAL INSULINS	Type 1 and type 2 diabetes
ATC4	A10C1	RAPID ACTION HUMAN INSULINS AND ANALOGUES	Type 1 diabetes
ATC4	A10C3	INTERMEDIATE AND RAPID ACTION HUMAN INSULINS AND ANALOGUES	Type 1 diabetes
INN	MYCOPHENOLATE MOFETIL	MYCOPHENOLATE MOFETIL	Autoimmune disease (dermatomyositis and myasthenia gravis)
INN	TACROLIMUS	TACROLIMUS	Autoimmune disease (dermatomyositis and myasthenia gravis), allogenic transplantation	L04X0 OTHER IMMUNOSUPPRESSANTS only (oral and not cutaneous)
Product	DISULONE	DISULONE	Autoimmune disease (IgA dermatosis, herpes-like dermatitis, pemphigoid, systemic lupus)
Product	IMENOR	IMENOR	Rheumatoid arthritis	Used only for the regular and non-regular control populations
INN	METHOTREXATE	METHOTREXATE	Rheumatoid arthritis	Used only for the regular and non-regular control populations
INN	LEFLUNOMIDE	LEFLUNOMIDE	Rheumatoid arthritis	Used only for the regular and non-regular control populations

### Sheet: Inflammatory diseases
EPhMRA Code type	Code	Code label	Main indication	Comment
INN	ANDROSTANOLONE	ANDROSTANOLONE	Male genital lichen planus
INN	ALLOPURINOL	ALLOPURINOL	Gout
INN	FEBUXOSTAT	FEBUXOSTAT	Gout and cancer
Product	SANTURIL	SANTURIL	Gout
ATC3	A07E	INFLAMMATORY BOWEL DISORDER PRODUCTS	IBD
Product	MODULEN IBD	MODULEN IBD	IBD
ATC3	A12C	OTHER MINERAL SUPPLEMENTS	Osteoarthritis
INN	DICLOFENAC	DICLOFENAC	Osteoarthritis	M02A TOPICAL ANTI-RHEUMATICS AND ANALGESICS only
INN	KETOPROFEN	KETOPROFEN	Osteoarthritis	M02A TOPICAL ANTI-RHEUMATICS AND ANALGESICS only
INN	DIACEREIN	DIACEREIN	Osteoarthritis
Product	CHONDROSULF	CHONDROSULF	Osteoarthritis	Contains chondroitin sulfate
Product	DISSOLVUROL	DISSOLVUROL	Osteoarthritis
Product	FLEXEA	FLEXEA	Osteoarthritis	Contains glucosamine
Product	ARNITROSIUM	ARNITROSIUM	Osteoarthritis
Product	HARPAGOPHYTUM ELUSANES	HARPAGOPHYTUM ELUSANES	Osteoarthritis
Product	PASCLEDINE	PASCLEDINE	Osteoarthritis
Product	SINOVIAL	SINOVIAL	Osteoarthritis	Contains hyaluronic acid
ATC3	A10C	HUMAN INSULINS AND ANALOGUES	Type 1 and type 2 diabetes	A10C1 and A10C3 rapid insulins excluded
ATC3	A10D	ANIMAL INSULINS	Type 1 and type 2 diabetes
ATC3	A10E	????????	Type 1 and type 2 diabetes ????
ATC3	A10H	SULPHONYLUREA ANTIDIABETICS	Type 2 diabetes
ATC3	A10J	BIGUANIDE ANTIDIABETICS	Type 2 diabetes
ATC3	A10K	GLITAZONE ANTIDIABETICS	Type 2 diabetes
ATC3	A10L	ALPHA-GLUCOSIDASE INHIBITOR ANTIDIABETICS	Type 2 diabetes
ATC3	A10M	GLINIDE ANTIDIABETICS	Type 2 diabetes
ATC3	A10N	DPP-IV INHIBITOR ANTIDIABETICS	Type 2 diabetes
ATC3	A10P	SGLT2 INHIBITOR ANTIDIABETICS	Type 2 diabetes
ATC3	A10S	GLP-1 AGONIST ANTIDIABETICS	Type 2 diabetes
ATC3	A10X	OTHER DRUGS USED IN DIABETES	Type 2 diabetes
INN	ATROPINE	ATROPINE	Uveitis
Product	FLUCON	FLUCON	Uveitis, allergy and glaucoma
Product	VEXOL	VEXOL	Uveitis, allergy and cataract
INN	APREMILAST	APREMILAST	Behçet's disease, psoriasis
INN	COLCHICINE	COLCHICINE	Behçet's disease, gout, Familial Mediterranean Fever
INN	CHLORHEXIDINE	CHLORHEXIDINE	Behçet's disease, periodontal disease, dental abscess	A01A2 STOMATOLOGICAL ANTISEPTIC AND ANTIINFECTIOUS AGENTS only
Product	DYNEXANGIVAL	DYNEXANGIVAL	Behçet's disease, periodontal disease, dental abscess	Contains lidocaine
Product	BUCCOBET	BUCCOBET	Behçet's disease, periodontal disease, dental abscess
Product	URARTHONE	URARTHONE	Inflammatory disease (including gout, osteoarthritis)
Product	ILUVIEN	ILUVIEN	Inflammatory disease (including uveitis, T2D)

### Sheet: AI drugs
EPhMRA Code type	Code	Code label	Main indication
INN	ACITRETIN	ACITRETIN	Lichen planus (I), hidradenitis suppurativa (I), psoriasis (A), psoriatic arthritis (A)
INN	APREMILAST	APREMILAST	Behçet's disease (I), psoriasis (A), psoriatic arthritis (A)
Product	DIPROSALIC	DIPROSALIC	Lichen planus (I), psoriasis (A), psoriatic arthritis (A)
ATC3	A11F	PLAIN VITAMIN B12	Pernicious anemia (A), ileotomy due to Crohn's (I)
INN	IXEKIZUMAB	IXEKIZUMAB	Psoriasis (A), psoriatic arthritis (A), spondyloarthritis (I)
Product	NERISONE C	NERISONE C	Lichen planus (I), psoriasis (A), psoriatic arthritis (A), systemic lupus (A)
Product	NERISALIC	NERISALIC	Lichen planus (I), psoriasis (A), psoriatic arthritis (A), systemic lupus (A)
Product	LOCOID	LOCOID	Lichen planus (I), psoriasis (A), psoriatic arthritis (A), systemic lupus (A)
INN	ALITRETINOIN	ALITRETINOIN	Lichen planus (I), psoriasis (A), psoriatic arthritis (A), systemic lupus (A)
INN	METHOXSALEN	METHOXSALEN	Lichen planus (I), alopecia (A), psoriasis (A), psoriatic arthritis (A), vitiligo (A)
INN	AZATHIOPRINE	AZATHIOPRINE	Autoimmune hemolytic anemia (A), autoimmune hepatitis (A), dermatomyositis (A), ITP (A), mixed connective tissue disease (A), myasthenia (A), polymyositis (A), systemic lupus (A), IBD (I)
A= Autoimmune disease
I= Inflammatory disease
