## Supplementary table 5 (spreadsheet) for "Autoimmune and inflammatory comorbidity patterns in rheumatoid arthritis: temporal trajectories and impact on persistence on DMARD therapy"

### Sheet: DMARDs
INN	ATC4_Code	ATC4_Label_Long	Therapeutic_class	DMARD_type
METHOTREXATE	L01B0	ANTIMETABOLITES	Immunosuppressant	csDMARD
METHOTREXATE	M01C0	ANTIRHUMATISMAUX SPECIFIQUES	Immunosuppressant	csDMARD
LEFLUNOMIDE	L04X0	AUT IMMUNOSUPPRESSEURS	Immunosuppressant	csDMARD
LEFLUNOMIDE	M01C0	ANTIRHUMATISMAUX SPECIFIQUES	Immunosuppressant	csDMARD
ADALIMUMAB	L04B0	PRODUITS ANTI TNF	TNFi	btsDMARD
CERTOLIZUMAB PEGOL	L04B0	PRODUITS ANTI TNF	TNFi	btsDMARD
ETANERCEPT	L04B0	PRODUITS ANTI TNF	TNFi	btsDMARD
GOLIMUMAB	L04B0	PRODUITS ANTI TNF	TNFi	btsDMARD
INFLIXIMAB	L04B0	PRODUITS ANTI TNF	TNFi	btsDMARD
SARILUMAB	M01C0	ANTIRHUMATISMAUX SPECIFIQUES	anti-IL6R	btsDMARD
TOCILIZUMAB	M01C0	ANTIRHUMATISMAUX SPECIFIQUES	anti-IL6R	btsDMARD
ABATACEPT	M01C0	ANTIRHUMATISMAUX SPECIFIQUES	CTLA4-Fc	btsDMARD
TOFACITINIB	L04X0	AUT IMMUNOSUPPRESSEURS	JAKi	btsDMARD
TOFACITINIB	M01C0	ANTIRHUMATISMAUX SPECIFIQUES	JAKi	btsDMARD
BARICITINIB	L04X0	AUT IMMUNOSUPPRESSEURS	JAKi	btsDMARD
FILGOTINIB	L04X0	AUT IMMUNOSUPPRESSEURS	JAKi	btsDMARD
UPADACITINIB	L04X0	AUT IMMUNOSUPPRESSEURS	JAKi	btsDMARD

### Sheet: oral glucocorticoids
INN	CTA4_Code	CTA4_Label_Long	Therapeutic_class
BETAMETHASONE	H02A2	CORTICOSTEROIDES ORAUX NON ASSOCIES	Oral glucocorticoids
DEXAMETHASONE	H02A2	CORTICOSTEROIDES ORAUX NON ASSOCIES	Oral glucocorticoids
HYDROCORTISONE	H02A2	CORTICOSTEROIDES ORAUX NON ASSOCIES	Oral glucocorticoids
METHYLPREDNISOLONE	H02A2	CORTICOSTEROIDES ORAUX NON ASSOCIES	Oral glucocorticoids
PREDNISOLONE	H02A2	CORTICOSTEROIDES ORAUX NON ASSOCIES	Oral glucocorticoids
PREDNISONE	H02A2	CORTICOSTEROIDES ORAUX NON ASSOCIES	Oral glucocorticoids
