## Supplementary table 6 (spreadsheet) for "Autoimmune and inflammatory comorbidity patterns in rheumatoid arthritis: temporal trajectories and impact on persistence on DMARD therapy"

### Sheet: Suppl_table_multinomial_coeffic
Table S6. Multinomial regression classification model coefficients
Variable	Polyautoimmunity cluster	Polyinflammation cluster
Intercept	-4.3625	-5.61572
Hypertension Yes	0.960949	2.62752
Dyslipidemia Yes	0.435979	1.69143
Depression Yes	-0.138776	3.25576
Anxiety Yes	-0.185952	3.1136
Vision disorder Yes	-0.121637	1.75262
Cancer Yes	-1.34536	2.1355
Gastrointestinal disorder Yes	-0.023569	1.13365
Respiratory tract disorder Yes	2.06709	0.995245
Periodontal disease Yes	-0.675137	1.56388
Atopy Yes	3.03881	1.18507
Allergy Yes	4.82322	-1.18205
Cardiovascular disorder Yes	1.76472	0.390737
Endocrine disorder Yes	2.65971	2.04754
Viral infection Yes	2.76207	-0.106282
Hepatobiliary disease Yes	-0.281516	1.21424
Autoimmune disease number 4 categories: [1]	-0.206475	-0.158868
Autoimmune disease number 4 categories: [2]	3.43858	-1.32504
Autoimmune disease number 4 categories: >=3	2.18115	0.0339762
Inflammatory disease number 3 categories: [1]	-1.15517	0.84707
Inflammatory disease number 3 categories: >=2	-1.93351	2.15508
